# Deep neural networks learn general and clinically relevant representations of the ageing brain

**DOI:** 10.1101/2021.10.29.21265645

**Authors:** Esten H. Leonardsen, Han Peng, Tobias Kaufmann, Ingrid Agartz, Ole A. Andreassen, Elisabeth Gulowsen Celius, Thomas Espeseth, Hanne F. Harbo, Einar A. Høgestøl, Ann-Marie de Lange, Andre F. Marquand, Didac Vidal-Piñeiro, James M. Roe, Geir Selbæk, Øystein Sørensen, Stephen M. Smith, Lars T. Westlye, Thomas Wolfers, Yunpeng Wang

## Abstract

The discrepancy between chronological age and the apparent age of the brain based on neuroimaging data — the brain age delta — has emerged as a reliable marker of brain health. With an increasing wealth of data, approaches to tackle heterogeneity in data acquisition are vital. To this end, we compiled raw structural magnetic resonance images into one of the largest and most diverse datasets assembled (n=53542), and trained convolutional neural networks (CNNs) to predict age. We achieved state-of-the-art performance on unseen data from unknown scanners (n=2553), and showed that higher brain age delta is associated with diabetes, alcohol intake and smoking. Using transfer learning, the intermediate representations learned by our model complemented and partly outperformed brain age delta in predicting common brain disorders. Our work shows we can achieve generalizable and biologically plausible brain age predictions using CNNs trained on heterogeneous datasets, and transfer them to clinical use cases.
