## Supplementary Tables 10-12 for "Deep neural networks learn general and clinically relevant representations of the ageing brain"

### Sheet: Metadata
Table index	Description
10	The values encoded as missing per column. Consists of two columns, where the first is the UKBB coding id ("coding"), and the second is a list of comma-separated values ("missing").
11	Coding information for ordinal variables. Contains three columns, the first is the UKBB column id ("column"), the second is the type of encoding ("type"), the (optional) third is a json-object describing the mapping used ("mapping").
12	PWAS results. The "level" column describes the most significant level for categorical variables. Columns "p" and "b" contain p-values and betas, respectively.

### Sheet: Supplementary Table 10
coding	missing
3	99999
7
12
18
29	9
36
37	-3,-1
89
90	-3
402	0
1010	-27,-23,-21,-17,-13,-11
1990
100267	2
100291	-3,-1
100293	-3,-1
100294	-3,-1
100295	-7,-3
100301	-3,-1
100305	-7,-3
100306	-3,-2,-1
100327	-3,-1
100328	-7,-3
100329	-10,-3,-1
100335	-3,-1
100336	-3,-1
100341	-3,-1
100342	-3,-1
100343	-3
100346	-3,-1
100347	-3
100348	-3
100349	-3,-1
100351	-7,-3
100352	-3
100353	-10,-1
100355	-10,-3,-1
100356	-3,-1
100357	-3
100358	-3
100359	-3
100360	-3
100369	-3,-1
100370	-3
100373	-10,-3,-1
100377	-3,-1
100385	-3
100387	-3,-1
100388	-3,-1
100394	-3
100400	-3
100401	-3,-1
100402	-3
100416	-3,-1
100417	-3,-1
100418	-3,-1
100420	-3,-1
100428	-3,-1
100429	-3,-1
100430	-3
100432	-3,-1
100434	-3,-1
100435	-3,-1
100478	-3,-1
100479	-3,-1,7
100498	-7
100499	-3,-1
100500	-3,-1
100501	-3,-1
100502	-7,-3
100504	-3,-2,-1
100508	-3,-1
100510	-7,-3,-1
100511	-3,-1
100514	-3,-1
100523	-7,-3,-1
100536	-3,-1
100537	-10,-3,-1
100538	-7,-3
100539	-3
100553	-7,-3
100570	-3,-1
100572	-3,-1
100579	-3
100582	-6,-3,-1
100584	-3
100586	-4,-3
100599	-5,-3
100603	-3,-1
100605	-7,-3
100610	-7,-3
100617	-3,-2,-1
100622	-7,-3
100625	-7,-3,-1
100626	-7,-3,-1
100628	-7,-3,-1
100629	-7,-3
100630	-7,-3
100631	-3,-1
100635	-3,-1
100639	-3
100642
100643	-3,-1
100644	-3,-1
100645	-3,-1
100646	-3,-1
100647	-3,-1
100648	-3,-1
100649	-3,-1
100650	-3,-1
100651	-3,-1
100652	-3,-1
100653	-3,-1
100654	-3,-1
100655	-3,-1
100694
100695
100696	-1

### Sheet: Supplementary Table 11
column	type	mapping
1050	continuous
709	continuous
1239	continuous
30170	continuous
738	continuous	{'1.0': 9000, '2.0': 24499, '3.0': 41499, '4.0': 76000, '5.0': 10000}
4407	continuous
5364	continuous
1883	continuous
20018	categorical
4581	continuous
1190	continuous
1558	continuous	{'1.0': 365, '2.0': 182, '3.0': 78, '4.0': 24, '5.0': 6, '6.0': 0}
3486	categorical
1359	continuous	{'0.0': 0, '1.0': 0.5, '2.0': 1, '3.0': 3, '4.0': 5.5, '5.0': 10.5}
1578	continuous
1687	continuous
1279	continuous
2296	continuous	{'1.0': 0, '2.0': 1, '3.0': 2}
3476	continuous
1031	continuous	{'1.0': 365, '2.0': 156, '3.0': 52, '4.0': 12, '5.0': 4, '6.0': 0.5, '7.0': 0}
1259	categorical
4559	continuous	{'1.0': 5, '2.0': 4, '3.0': 3, '4.0': 2, '5.0': 1, '6.0': 0}
845	continuous
30150	continuous
2149	continuous
5057	continuous
1369	continuous	{'0.0': 0, '1.0': 0.095, '2.0': 0.14, '3.0': 0.42, '4.0': 0.78, '5.0': 1.2}
1319	continuous
1180	categorical
1389	continuous	{'0.0': 0, '1.0': 0.095, '2.0': 0.14, '3.0': 0.42, '4.0': 0.78, '5.0': 1.2}
2267	continuous	{'1.0': 0, '2.0': 1, '3.0': 2, '4.0': 3, '5.0': NaN}
2277	continuous
1339	continuous	{'0.0': 0, '1.0': 0.5, '2.0': 1, '3.0': 3, '4.0': 5.5, '5.0': 10.5}
4526	continuous
4674	continuous
4620	continuous
2110	continuous	{'0.0': 0.5, '1.0': 4, '2.0': 12, '3.0': 52, '4.0': 156, '5.0': 365}
2936	continuous
1568	continuous
1528	continuous
4537	continuous
1873	continuous
5386	continuous
3496	continuous
4451	continuous
3466	continuous	{'1.0': 2.5, '2.0': 10, '3.0': 45, '4.0': 90, '5.0': 180}
1269	continuous
1249	categorical
1379	continuous	{'0.0': 0, '1.0': 26, '2.0': 52, '3.0': 156, '4.0': 286, '5.0': 445}
1588	continuous
2385	categorical
4440	continuous
1548	categorical
1299	continuous
1598	continuous
3669	continuous
1289	continuous
2237	categorical
816	categorical
728	continuous
1608	continuous
1458	continuous
1329	continuous	{'0.0': 0, '1.0': 26, '2.0': 52, '3.0': 156, '4.0': 286, '5.0': 445}
1349	continuous	{'0.0': 0, '1.0': 26, '2.0': 52, '3.0': 156, '4.0': 286, '5.0': 445}
806	categorical
1478	categorical
2887	continuous
1200	categorical
30160	continuous
4282	continuous
2375	categorical
2178	continuous	{'1.0': 3, '2.0': 2, '3.0': 1, '4.0': 0}
1697	categorical
3456	continuous
30230	continuous
2926	continuous
4429	continuous
2714	continuous
20128	continuous
1498	continuous
1060	continuous
398	continuous
1309	continuous
1110	continuous	{'0.0': 0, '1.0': 1, '2.0': 3, '3.0': 6.5, '4.0': 10}
3710	continuous
4462	continuous
1220	categorical
4548	continuous
1160	continuous
1727	categorical
1757	categorical
1628	categorical
1120	continuous	{'0.0': 2.5, '1.0': 17, '2.0': 44.5, '3.0': 120, '4.0': 300, '5.0': 450}
4570	continuous
1408	continuous	{'0.0': 0, '1.0': 26, '2.0': 52, '3.0': 156, '4.0': 286, '5.0': 445}
4418	continuous
1170	continuous

### Sheet: Supplementary Table 12
name	column	level	p	b
Glucose	30740		3.1882768013591216e-11	0.23053449178801053
IGF-1	30770		5.8194988022109425e-11	-0.22595859896387643
Medication for cholesterol, blood pressure, diabetes, or take exogenous hormones	6153	2	1.1700118873528245e-10	0.5404036028253032
Average weekly beer plus cider intake	1588		1.1379613953847991e-07	0.21133883242371332
Vascular/heart problems diagnosed by doctor	6150	4	1.8633283114187053e-07	0.41543263304481465
Diabetes diagnosed by doctor	2443		2.2534551331129498e-07	0.7479079842632887
Eye problems/disorders	6148	1	4.590461885512475e-07	1.7866122286249728
Cereal intake	1458		7.613118924354324e-07	-0.16680409457735831
Glycated haemoglobin (HbA1c)	30750		7.973786747784071e-07	0.16903662710868336
Diastolic blood pressure, automated reading	4079		2.5372135808457825e-06	0.1569582217341907
Systolic blood pressure, automated reading	4080		3.3059312973036333e-06	0.16142850087706534
Country of birth	1647	6	4.629464537808077e-06	-0.6275180463017234
Pack years adult smoking as proportion of life span exposed to smoking	20162		2.4163883814478084e-05	0.265034366825578
Mean corpuscular volume	30040		3.339625155173659e-05	0.1376195697764657
Leisure/social activities	6160	5	5.9107482511700444e-05	-0.2726834598627611
Age stopped smoking	2897		7.591163037492987e-05	0.25161692614744463
Number in household	709		8.207235818834992e-05	-0.1365632110747136
Pack years of smoking	20161		8.555519080521911e-05	0.24677233744840268
Alcohol intake frequency	1558		0.000109901770589711	0.12798260742493817
Age first had sexual intercourse	2139		0.00014778127061522808	-0.12961394466407417
Systolic blood pressure, manual reading	93		0.00021160131064798722	0.29575272238358247
Smoking status	20116	1	0.00021482316545043937	0.26014078374682303
Mean corpuscular haemoglobin	30050		0.00021959467401650029	0.12274907876920796
Platelet crit	30090		0.00024460068083330476	0.1260976503886467
Number of puzzles correctly solved	6373		0.0003346943649978504	-0.14652694209000688
Gamma glutamyltransferase	30730		0.0003847419362442316	0.12047621359959099
Average weekly spirits intake	1598		0.0004028061206081735	0.12857574938195682
Father's age	2946		0.0005584991776373458	-0.25856994123538124
Mother still alive	1835		0.000616972469969337	-0.292317747335278
Platelet count	30080		0.0007261659976695815	0.11439256132337279
Current employment status	6142	2	0.0009623655443135365	0.3072484826176911
Age diabetes diagnosed	2976		0.001096915627043415	-0.5519140518897074
Medication for pain relief, constipation, heartburn	6154	1	0.0014033586420662248	0.2935389233346195
Diastolic blood pressure, manual reading	94		0.0015526084437220793	0.24241253802243146
Overall health rating	2178		0.001563771894622441	-0.10303412096691894
Age at first live birth	2754		0.0015682788745789952	-0.17341685264891818
Hand grip strength (left)	46		0.001853123536399916	-0.14938135263159097
Average weekly red wine intake	1568		0.0021835255031797396	0.11226681901843896
Milk type used	1418	1	0.002675632157647793	0.38009552156799864
Hair colour (natural, before greying)	1747	5	0.0026969108927576593	-0.42943330169085103
Past tobacco smoking	1249	1	0.0026996608432001434	0.2516093922749231
Urate	30880		0.002744446730473523	0.12108496131453271
Coffee intake	1498		0.003376005597880389	0.09956961854564443
Long-standing illness, disability or infirmity	2188		0.003383334628363987	0.21841078926138655
Fed-up feelings	1960		0.0037160551253757872	0.20764137692110748
Longest period of unenthusiasm / disinterest	5375		0.005075747678373945	-0.168857011231648
Attempted fluid intelligence (FI) test	4924		0.005499588932503873	0.9405337656547545
Height	12144		0.005587592980667354	-0.13178313174778233
Red blood cell (erythrocyte) distribution width	30070		0.0063374705658715775	-0.09012922515214412
Pain type(s) experienced in last month	6159	4	0.0070304572929894915	-0.19632696798088628
Illnesses of siblings	20111	1	0.007889327765760618	0.2830472079568672
Taking other prescription medications	2492		0.008116815987925276	0.17527760665152317
Difficulty not smoking for 1 day	3476		0.008337092238253149	0.4440250757812052
Cancer code, self-reported	20001	1046	0.008809917969630845	-7.6649093456262785
Ever taken oral contraceptive pill	2784	0	0.00895018640414537	-0.33915124260418655
FI2 : identify largest number	4946		0.009377474894910927	-0.0036906229888713084
Alanine aminotransferase	30620		0.009395363238257926	0.09002200409429574
Light smokers, at least 100 smokes in lifetime	2644		0.010269643794559033	0.2795751533237115
Number of cigarettes currently smoked daily (current cigarette smokers)	3456		0.011010772439510713	0.43379790142601377
Irritability	1940		0.011135200502909948	0.19490826853612278
Haemoglobin concentration	30020		0.011688254866316807	0.10751220663382655
FI3 : word interpolation	4957		0.012136351223998929	-0.0986335342267958
Apolipoprotein A	30630		0.012632940935798687	0.09478867040249944
Triglycerides	30870		0.012921522691190327	0.0853908124976963
Average total household income before tax	738		0.01311125801970873	-0.08601633698606645
Calcium	30680		0.013583735773063411	0.0857448385327993
H. pylori Definition II seropositivity for Helicobacter pylori	23074	1	0.014764697425952792	-1.217863251440293
C. trachomatis Definition II seropositivity for Chlamydia trachomatis	23071	1	0.014946904810327151	6.484142177056153
Age at menopause (last menstrual period)	3581		0.01594644403118451	-0.12234833288340123
Father still alive	1797		0.0160231017713376	-0.2553762896325845
Illnesses of adopted mother	20113	12	0.019597848447758606	-3.025561416377554
Shortness of breath walking on level ground	4717		0.019856881221901886	0.303534177950496
Country of Birth (non-UK origin)	20115	213	0.020014643053766216	-6.9205682100589705
Number of cigarettes previously smoked daily	2887		0.02017714311799014	0.15290961610241413
Time spend outdoors in summer	1050		0.022066782363981036	0.07805987710068368
Birth weight	20022		0.022314889225415427	-0.094705172777789
Dried fruit intake	1319		0.02327610273690527	-0.07791266145434322
Nervous feelings	1970		0.025828369202403452	0.1927168382447155
Pork intake	1389		0.026959718295341918	0.07247157821330759
Health satisfaction	4548		0.027134322329763903	0.07221254103012431
Other eye problems	2227		0.027378990684340073	0.1860774518305566
Ever highly irritable/argumentative for 2 days	4653		0.0275093833071052	-0.22713395907206735
Hand grip strength (right)	47		0.027543258519649762	-0.10542791754170759
Blood clot, DVT, bronchitis, emphysema, asthma, rhinitis, eczema, allergy diagnosed by doctor	6152	5	0.027979149865057274	-0.5544556933207414
Age at last live birth	2764		0.02865943806026631	-0.12033893829324015
Haematocrit percentage	30030		0.029302179638938212	0.0907268241007062
Friendships satisfaction	4570		0.029703288785563064	-0.07188022617766354
Age started oral contraceptive pill	2794		0.030266292941305555	-0.1138996342333359
Mood swings	1920		0.031708679900239456	0.14861454140982322
Hair/balding pattern	2395	3	0.03327923410621139	-0.27590309791115775
Mother's age	1845		0.03364132776387784	-0.12978355594669558
Longest period of depression	4609		0.03393163191358608	-0.10338926298948982
Morning/evening person	1180	3	0.0340570587661444	0.1864464295055485
Current tobacco smoking	1239		0.03435280516636648	0.06909413644039497
Alcohol intake versus 10 years previously	1628	2	0.03477534870968189	-0.14978118169802784
Total errors traversing numeric path (trail #1)	6349		0.035469076311776204	-0.08326726136411898
T. gondii seropositivity for Toxoplasma gondii	23062	1	0.03587337743238617	1.001537211500033
HHV-7 seropositivity for Human Herpesvirus-7	23058	0	0.035944066773014115	1.5788965083458824
Age completed full time education	845		0.03599069473820832	-0.09367496459744941
Severity of manic/irritable episodes	5674		0.03734689204556426	-0.39818188441045455
Alkaline phosphatase	30610		0.037481526137404055	0.07004389678293726
Monocyte count	30130		0.037688041981104065	0.07029658459595557
White blood cell (leukocyte) count	30000		0.03855140958530376	0.06819366248037105
Average weekly champagne plus white wine intake	1578		0.04020672172063625	0.07533933817470569
Age when last ate meat	3680		0.041697351162616796	-0.2832253188716891
Time spent outdoors in winter	1060		0.04244472531001915	0.0729504133121303
Illnesses of adopted father	20112	11	0.04282583081705329	-4.441099014332647
Glasses worn/required (left)	6075	2	0.04367702396047006	-0.6005493484500235
Pulse rate, automated reading	102		0.04501019566342875	0.06622605970950933
Ever had hysterectomy (womb removed)	3591		0.04507725386972922	-0.3169787042336236
Glasses worn/required (right)	6074	2	0.04584237965841635	-0.5945199227167269
Pulse wave peak to peak time	4196		0.048176335687701737	-0.06804079571846883
Facial ageing	1757	2	0.05051304666249892	0.6638586832782615
H. pylori Definition I seropositivity for Helicobacter pylori	23073	1	0.05197336666206958	-1.3571804482492844
Illnesses of father	20107	11	0.05220659548844735	0.39346389884998895
Hip circumference	49		0.05327087502322263	-0.06299153779159296
Nap during day	1190		0.05360077140922841	-0.06428082210760606
Aspartate aminotransferase	30650		0.059397497705398115	0.06404868824407459
Falls in the last year	2296		0.06047151161952456	0.061692309303037075
Illnesses of mother	20110	10	0.06228243329683111	0.16190829500058954
Ease of skin tanning	1727	1	0.06360594796846926	0.16965043213306327
Prospective memory result	20018	2	0.06452723153456158	0.1952846435336928
Never eat eggs, dairy, wheat, sugar	6144	5	0.06487723364114786	-0.22880099521200023
High light scatter reticulocyte percentage	30290		0.06730892965695777	0.06084018785859978
Back pain for 3+ months	3571		0.07032437063174608	0.2091833452829309
Tinnitus	4803	11	0.07093636067461521	-0.21365906136018736
Immature reticulocyte fraction	30280		0.07100149159668695	0.0600229802572994
Frequency of friend/family visits	1031		0.07152972269066116	0.059906856261032926
Duration to complete alphanumeric path (trail #2)	6350		0.0715318606860492	0.07342286580205457
Gestational diabetes only	4041		0.07213619207657673	-1.4322095208048877
Duration spent answering each puzzle	6333		0.07215097478471305	-0.07145341467779455
Age pulmonary embolism (blood clot in lung) diagnosed	4022		0.07581229683427823	-0.7816153861112158
Reason for glasses/contact lenses	6147	3	0.07793552531230874	-0.12804832123017856
Likelihood of resuming smoking	2936		0.07927458496168524	-0.11198999716915348
Number of cigarettes previously smoked daily (current cigar/pipe smokers)	6183		0.07975684450923226	1.1715921311896471
Illness, injury, bereavement, stress in last 2 years	6145	2	0.0808611595856128	-0.13585214063921874
Mouth/teeth dental problems	6149	1	0.08114243360229184	0.16122267302542043
Age cataract diagnosed	4700		0.0823888464605391	0.18888855514785505
Cholesterol	30690		0.08336205514011845	0.05857041425750702
Cystatin C	30720		0.08437986783151902	-0.06307416321743615
Neutrophill count	30140		0.08732947251345326	0.0563942442247958
Position of the pulse wave peak	4198		0.08847979007737436	0.05936721608757717
Job involves heavy manual or physical work	816	4	0.0889018337535634	0.34479320519890344
Ever smoked	20160		0.0891893103950702	0.11151970148755856
Attendance/disability/mobility allowance	6146	2	0.09228619361894455	0.5380747052832582
Weight (pre-imaging)	12143		0.09235511480157631	-0.06369794497728884
Ventricular rate	12336		0.09327105877031694	0.058908388744120445
FI11 : antonym	5779		0.0934869180605293	0.09894876296018977
High light scatter reticulocyte count	30300		0.09484751462610669	0.05587869840784328
C-reactive protein	30710		0.09485243659506135	0.055739505281051344
Average monthly fortified wine intake	4451		0.09488589587919344	0.10911379924880145
Maternal smoking around birth	1787		0.0978196553647558	0.12412549545134033
FI5 : family relationship calculation	4979		0.10316442646159685	-0.05443603454166579
Vitamin and mineral supplements	6155	6	0.10633653606356738	0.29805939764461065
Ever manic/hyper for 2 days	4642		0.10808205574270725	0.30817646370916324
Platelet distribution width	30110		0.1106105878065491	-0.053084267994251234
Manic/hyper symptoms	6156	15	0.11632897896751108	0.39351516339512077
Lipoprotein A	30790		0.11783866804871633	-0.057747366705428634
Suffer from 'nerves'	2010		0.11877882360992946	0.1459828880595345
Miserableness	1930		0.12222653287615365	0.10947576369933791
Illnesses of adopted siblings	20114	13	0.12441427730585684	4.4941388432261045
FI10 : arithmetic sequence recognition	5699		0.12862444752900198	-0.12556657367821963
Number of full brothers	1873		0.13318598550367788	-0.049215746113137164
HDL cholesterol	30760		0.1346625099318675	0.057666368867195165
Guilty feelings	2030		0.1359261968095098	0.1143637535055495
Vitamin D	30890		0.145736276683785	-0.04939472924327472
Time from waking to first cigarette	3466		0.14606464975567793	-0.24585515710900005
Lamb/mutton intake	1379		0.15125957880009883	0.047003484694614295
Mineral and other dietary supplements	6179	2	0.1545107312490092	-0.1152716779162443
Position of the shoulder on the pulse waveform	4200		0.15508944042541642	0.04930229448185197
Weight	21002		0.160033933744109	-0.05278251788277868
Type of tobacco currently smoked	3446	3	0.16197040740952828	0.7365342603830294
Pulse rate	4194		0.1633407890659324	0.048261141043078354
Eosinophill count	30150		0.17121575039974057	0.045365470068757956
Mean sphered cell volume	30270		0.17351519982565433	0.04530024838622833
Maximum digits remembered correctly	4282		0.17565913094311436	-0.05280946349006283
Number of puzzles viewed	6374		0.17806820835189618	0.05434789690115553
Number of correct matches in round	398		0.1786023321471144	-0.043940425813983046
Worrier / anxious feelings	1980		0.17947401239002891	0.08996907727213138
Time to complete round	400		0.18983869903659512	-0.05122803244708132
Had menopause	2724		0.1907170635969886	-0.10652193937404086
Daytime dozing/sleeping (narcolepsy)	1220	2	0.1915509304630496	-0.29058543976189355
Non-oily fish intake	1339		0.1973831160601781	0.04197964100210829
FI13 : subset inclusion logic	5866		0.2046087504063383	-0.10869136220836034
Job involves mainly walking or standing	806	3	0.20762726089321215	0.15343438886227254
Headaches for 3+ months	3799		0.210219128048853	0.16707634774284608
Handedness	1707	2	0.2147712025286811	-0.13852820880195268
Weekly use of mobile phone in last 3 months	1120		0.2149100508881242	0.04241163539500639
Age asthma diagnosed	3786		0.21535208640457093	0.12564848534802825
Ever tried to stop smoking	3486	0	0.21680882442576677	0.5730137215350823
Age stroke diagnosed	4056		0.21799812584431721	0.41428245872691416
Processed meat intake	1349		0.21818948940636285	0.04137928402577504
Interval between previous point and current one in numeric path (trail #1)	6772		0.21864000852398713	0.048898455278091134
Fractured bone site(s)	6151	4	0.21879000978287355	0.5338374072774956
Pulse wave velocity (manual entry)	4207		0.2275034568496732	0.7352469095433956
Qualifications (Education)	6138	6	0.22817523212238222	-0.08429851731803287
Loneliness, isolation	2020		0.23476506956673493	0.11548747717595945
Wears glasses or contact lenses	2207		0.23531147354228688	-0.16741316889224844
Basophill count	30160		0.23539802372752106	0.039175411290691145
Smoking/smokers in household	1259	1	0.2356657295675304	0.18518039338704378
Spread type	1428	0	0.23607666677934458	-0.12692405561609124
Cooked vegetable intake	1289		0.23915016098428976	-0.038794381113203096
Age when diabetes-related eye disease diagnosed	5901		0.24123639737299296	0.4837382725567424
Age when loss of vision due to injury or trauma diagnosed	5430		0.24504547325996107	0.5623940110469704
Alcohol drinker status	20117	1	0.24571205960633236	-0.21612391768376657
SHBG	30830		0.24590557338224284	-0.045590228474833266
Neuroticism score	20127		0.2582379037688053	0.04079460835970986
Age emphysema/chronic bronchitis diagnosed	3992		0.25994652365256743	0.4154616434431644
FI8 : chained arithmetic	5012		0.260508529192083	0.0549121451913229
JCV seropositivity for Human Polyomavirus JCV	23066	0	0.26295898917696203	-0.4914062010397007
General pain for 3+ months	2956		0.2664458304652708	0.8233492418454998
Plays computer games	2237	2	0.26837584142185056	0.17984295105008868
Basophill percentage	30220		0.2695161283512799	0.03645669169900439
Variation in diet	1548	1	0.2710676739880401	-0.07922231389226383
Ever depressed for a whole week	4598		0.27717870374725373	-0.07232703325071921
FI12 : square sequence recognition	5790	48	0.2783289954573922	0.46751851380860127
Age started smoking in current smokers	3436		0.2783526082605805	-0.17806018521193248
Creatinine	30700		0.2784754187069787	-0.045494861792008234
Sleeplessness/insomnia	1200	3	0.28125275194780364	-0.08098219534827718
Apolipoprotein B	30640		0.28211679728207995	0.03608049586361271
Started insulin within one year diagnosis of diabetes	2986		0.29219433344138757	0.6106086913030303
Reason for reducing amount of alcohol drunk	2664	3	0.29253035400735805	0.09926649195918726
Beef intake	1369		0.29445736548535406	0.03416856151786014
Lymphocyte count	30120		0.3012830925358593	0.034135723546251315
Hearing difficulty/problems	2247	99	0.3019028841465432	-3.0102598838973615
Total protein	30860		0.31932021962810264	0.03464599248008839
Time since last menstrual period	3700		0.3203489214539863	-0.0826004850696386
Sleep duration	1160		0.32239476037392745	0.0324515428813334
HPV 18 seropositivity for Human Papillomavirus type-18	23069	1	0.32786169566755496	1.247859701055832
Relative age voice broke	2385	3	0.329939843701078	-0.18388972019181166
Seen a psychiatrist for nerves, anxiety, tension or depression	2100		0.33123797465861293	0.11360557523020756
Financial situation satisfaction	4581		0.3313478572706581	0.032131592779236294
Number of vehicles in household	728		0.334416943336168	-0.032127996772756684
Fresh fruit intake	1309		0.34093806630099854	0.031650262462975615
Average weekly intake of other alcoholic drinks	5364		0.3575105889187288	0.03464366396690415
Length of menstrual cycle	3710		0.3599248375575673	-0.08402302677893564
Smoking compared to 10 years previous	3506	1	0.36041778678878766	0.5163661475591806
Menstruating today	3720	1	0.3613991476121876	-0.19073740712770978
Fluid intelligence score	20016		0.36275889774048586	-0.030393108256427673
Facial pains for 3+ months	4067		0.3731565532297805	0.3867536457872927
Comparative height size at age 10	1697	1	0.374269347854972	-0.07527657823337079
Absence of notch position in the pulse waveform	4204	1	0.37715314290968927	0.07362790270568617
Had other major operations	2844		0.388198856676779	-0.07700249797740774
Exposure to tobacco smoke outside home	1279		0.3886801322274066	0.0291541810687454
FI1 : numeric addition test	4935		0.3934364065085829	-0.1215160055569325
Tea intake	1488		0.39605010976035315	-0.028013916428688286
HSV-1 seropositivity for Herpes Simplex virus-1	23050	0	0.3968906263148668	0.373018028831072
Errors before selecting correct item in alphanumeric path (trail #2)	6771		0.3973887917298219	0.0523097159545324
VZV seropositivity for Varicella Zoster Virus	23052	0	0.40124809613647594	-0.7545513676477366
Use of sun/uv protection	2267		0.4024392174212268	-0.027738571227392865
Oily fish intake	1329		0.4072300365447835	0.027146626172123583
LDL direct	30780		0.4073716521245663	0.027757732564130992
Time first key touched	4254		0.4134632530743224	-0.03148778061420182
HHV-6B seropositivity for Human Herpesvirus-6	23057	0	0.41949751852022665	0.45007089246324194
Breastfed as a baby	1677		0.42112597739190705	-0.068507713154202
Number of unenthusiastic/disinterested episodes	5386		0.42250064437420176	-0.04987944492428736
HSV-2 seropositivity for Herpes Simplex virus-2	23051	1	0.43400623607399114	0.5105877770080739
HHV-6A seropositivity for Human Herpesvirus-6	23056	0	0.43688151355119553	0.42701377911315674
BKV seropositivity for Human Polyomavirus BKV	23065	0	0.44698119585927254	0.7790052317103636
Bread intake	1438		0.4590452652667556	-0.025329152105455922
Time to complete test	4285		0.4609923365385936	-0.028284377894324877
Age stopped smoking cigarettes (current cigar/pipe or previous cigarette smoker)	6194		0.46117226029792435	0.5044457376332816
Number of full sisters	1883		0.46878538235081224	-0.02373361938616922
Rheumatoid factor	30820		0.46894265412037484	-0.08297464307352187
Fractured/broken bones in last 5 years	2463		0.4698905572696791	0.0832674898572739
Reason former drinker stopped drinking alcohol	3859	3	0.47301485266102816	-0.3081300125732806
Number of older siblings	5057		0.4732855307005027	0.024836784409557413
Number of live births	2734		0.4762618386045673	-0.03201499046381382
Able to confide	2110		0.4784298472047851	-0.0235261421102427
Albumin	30600		0.478654699674413	0.02494346425702265
Monocyte percentage	30190		0.4866772531620296	0.023568950198890246
Cheese intake	1408		0.4891824908056899	-0.022620294911741255
Family relationship satisfaction	4559		0.49180125041073397	0.022512937802014032
Wheeze or whistling in the chest in last year	2316		0.4985968663940472	0.0615882823555705
Salt added to food	1478	3	0.5002354716950432	-0.07171789293838768
Type of tobacco previously smoked	2877	3	0.5038552530136327	0.2092153312262914
Number of depression episodes	4620		0.5042237936951286	-0.033649661755067874
Pulse rate (during blood-pressure measurement)	95		0.5103215133401919	0.05004494151360301
Red blood cell (erythrocyte) count	30010		0.5118143510377788	-0.025775935850440985
Bipolar and major depression status	20126	2	0.5123915117513076	0.6457757859796253
HHV-6 overall seropositivity for Human Herpesvirus-6	23055	0	0.5134953112319462	0.5273471133585766
Fracture resulting from simple fall	3005		0.5200692382644616	0.1109980885322784
Nucleated red blood cell percentage	30230		0.5264793467982167	-0.02091291752570111
Lymphocyte percentage	30180		0.5265333239182287	-0.021051385848851016
Digits entered correctly	4259	1	0.5301869763959135	0.28430804492203043
Waist circumference	48		0.5318327588714061	0.02288152926316064
Age high blood pressure diagnosed	2966		0.5396378320256092	-0.044539325684815174
Happiness	4526		0.5473271386351503	0.019757114588619826
Non-accidental death in close genetic family	4501		0.5524741312323362	0.045198636083785056
Lifetime number of sexual partners	2149		0.5538335876809486	0.020626416200268987
Age deep-vein thrombosis (DVT, blood clot in leg) diagnosed	4012		0.5549784348418567	-0.1860345914932829
Age macular degeneration diagnosed	5923		0.5571896818521352	-0.1459292768429254
Interval between previous point and current one in alphanumeric path (trail #2)	6773		0.5616636709442435	0.02323479866133937
Mean corpuscular haemoglobin concentration	30060		0.5666062452482375	0.018967138251081393
Number of incorrect matches in round	399		0.5723906793429077	-0.01839658710897067
Major dietary changes in the last 5 years	1538	1	0.5748031732966981	-0.07615934688058003
Other serious medical condition/disability diagnosed by doctor	2473		0.5902598797331017	-0.05044486962896304
KSHV seropositivity for Kaposi's Sarcoma-Associated Herpesvirus	23059	1	0.5954051414875542	-0.4180576469488286
Pace-maker	3079		0.6060165722896087	1.5084493154582732
Total errors traversing alphanumeric path (trail #2)	6351		0.6073952883007459	0.020460323286651594
CMV seropositivity for Human Cytomegalovirus	23054	0	0.6165470452526349	0.22308807618865517
C. trachomatis Definition I seropositivity for Chlamydia trachomatis	23070	1	0.6337050290800574	0.2594141611215534
Age when periods started (menarche)	2714		0.6344165165527728	-0.02152155821384049
Work/job satisfaction	4537		0.6359159586449643	-0.02097889573663209
Exposure to tobacco smoke at home	1269		0.6424985391627469	0.015299992581424856
Relative age of first facial hair	2375	3	0.648671419233672	-0.06026846317550223
Sensitivity / hurt feelings	1950		0.6498157876011228	0.030620432040391617
Average monthly red wine intake	4407		0.650005689176637	-0.02987016185773474
Eosinophill percentage	30210		0.6518197005043798	0.014967524666174958
Father's age at death	1807		0.6577478805903229	0.015736606920724847
EBV seropositivity for Epstein-Barr Virus	23053	0	0.6626444412366794	0.37283702037727706
Body fat percentage	23099		0.6802138916895304	-0.017689680694183207
Bipolar disorder status	20122		0.6857023873755008	0.6674249072951579
Time last key touched	4255		0.686461799632328	0.015589978269508791
Age angina diagnosed	3627		0.6891875941659489	0.0948528850934557
Average weekly fortified wine intake	1608		0.6904591040281159	-0.014491209345603327
HTLV-1 seropositivity for Human T-Lymphotropic Virus 1	23063	1	0.6917840034135887	0.5048410932021425
Urea	30670		0.6950609161886696	-0.01360783687061534
Number of adopted brothers	3972		0.6951322110866756	-0.14069760645430307
Sodium in urine	30530		0.706328107222606	-0.012826518059664647
Poultry intake	1359		0.7085991984225304	0.012232399311962336
Microalbumin in urine	30500		0.7131592424843307	0.022462106615491733
Length of mobile phone use	1110		0.7134758441537459	0.012253606493831979
Ever unenthusiastic/disinterested for a whole week	4631		0.7158706255413188	-0.026551018144836985
Getting up in morning	1170		0.7160718893386888	0.0120985835384885
Comparative body size at age 10	1687		0.7213308541852437	-0.011682898671118887
Private healthcare	4674		0.7254695618507478	-0.01149400751871465
Tense / 'highly strung'	1990		0.7279089999393644	0.0353119310187883
Salad / raw vegetable intake	1299		0.7398012872078623	-0.011192569607154432
Average monthly spirits intake	4440		0.7473985568909429	0.021213329706689942
Seen doctor (GP) for nerves, anxiety, tension or depression	2090		0.7486239925482823	0.023117126239854086
Age glaucoma diagnosed	4689		0.7494085199117694	0.0744007900916693
HPV 16 Definition I seropositivity for Human Papillomavirus type-16	23068	1	0.7513625779206018	0.3073096213156241
Creatinine (enzymatic) in urine	30510		0.7525872238401976	-0.010973923631770476
Ever had stillbirth, spontaneous miscarriage or termination	2774	1	0.7653899921123356	-0.028835970842984712
Worry too long after embarrassment	2000		0.7673031395593055	-0.019914559988228494
Average monthly champagne plus white wine intake	4418		0.7679504120713401	0.01933881504773291
Risk taking	2040		0.7681124387685165	-0.022667692602349
Stomach/abdominal pain for 3+ months	3741		0.771630963768175	-0.055193683250806966
Potassium in urine	30520		0.775977555100944	-0.009485252404874498
FI9 : concept interpolation	5556		0.7769080398311093	0.021260249627777797
Water intake	1528		0.792802889531538	-0.009029985337380086
Wants to stop smoking	3496		0.7991987382493662	-0.043121856939146594
FI7 : synonym	5001		0.8008840155481036	0.016219846529227977
Pregnant	3140	1	0.8171795951140898	0.6671145764211981
Length of longest manic/irritable episode	5663		0.8262377894509678	-0.023857050892519695
Ever stopped smoking for 6+ months	2907		0.8318719204422367	-0.027612770950522343
Duration to complete numeric path (trail #1)	6348		0.8408597950558121	-0.008220925972791344
Reticulocyte percentage	30240		0.844090832811215	0.006536660360296987
Average monthly beer plus cider intake	4429		0.8452350693168384	0.014130543833253935
Testosterone	30850		0.8466592550782555	0.015831720412656278
Number of fluid intelligence questions attempted within time limit	20128		0.847570283644647	0.006433248896497889
Neutrophill percentage	30200		0.8541244619492636	0.006070621617724046
Number of adopted sisters	3982		0.8550022701446975	-0.05929336916062155
Body mass index (BMI)	21001		0.8553667839822532	-0.005970973465535705
Previously smoked cigarettes on most/all days	5959		0.8593503288498441	0.18449647667642755
HPV 16 Definition II seropositivity for Human Papillomavirus type-16	23075	1	0.8615593531319616	-0.2476348430521462
Age started wearing glasses or contact lenses	2217		0.8717363206642654	-0.005444757297130068
Adopted as a child	1767		0.8750478571379832	-0.04823508882630078
Age other serious eye condition diagnosed	5945		0.8755249634601682	0.0373604647997946
FI6 : conditional arithmetic	4990		0.8760590742417607	0.011604445367275984
Neck/shoulder pain for 3+ months	3404		0.8818847506358852	-0.018305930742593644
Reticulocyte count	30250		0.8820740708303781	0.00495568577459441
Pulse wave Arterial Stiffness index	21021		0.8919180542280047	-0.004713923652644962
Cancer year/age first occurred	84		0.9001309221125257	-0.011108450802850294
Average monthly intake of other alcoholic drinks	4462		0.9093832966670283	-0.007458939486290348
Age hay fever, rhinitis or eczema diagnosed	3761		0.9166828747901093	-0.006502681549213466
Total bilirubin	30840		0.9172202340849681	-0.003581026220299248
Nucleated red blood cell count	30170		0.9194456106443298	-0.0033395877302468653
Number of unsuccessful stop-smoking attempts	2926		0.9206671241274182	-0.006548504613688957
Former alcohol drinker	3731		0.9217750296692109	0.024513883994614287
Part of a multiple birth	1777		0.9247297738302577	-0.023225617548352298
HBV seropositivity for Hepatitis B Virus	23060	1	0.9256717432489607	-0.10970242786926045
Direct bilirubin	30660		0.927122395423213	0.0033263556767064006
Mean reticulocyte volume	30260		0.9284218907355355	-0.002988873531526072
Ever had same-sex intercourse	2159		0.9333233649153339	-0.013762296956804677
FI4 : positional arithmetic	4968		0.9355740453960028	0.008900674797902797
Age started smoking in former smokers	2867		0.9356990753431584	-0.005154568143969401
Age heart attack diagnosed	3894		0.94225283719015	0.01872607987996814
Oestradiol	30800		0.9475539993795353	0.00513335645943748
Frequency of solarium/sunlamp use	2277		0.9546815598003474	0.001888535378330635
Errors before selecting correct item in numeric path (trail #1)	6770		0.9579395994971432	0.0037579120886403606
MCV seropositivity for Merkel Cell Polyomavirus	23067	0	0.9645634180268866	0.020698850267277757
Mean platelet (thrombocyte) volume	30100		0.9656364534343195	0.0014219290530862044
Phosphate	30810		0.9728537796040211	-0.001229722807520088
Time elapsed	4256		0.9789097662620855	0.0010239159615331164
Pulse wave reflection index	4195		0.9793719051179421	0.000896745360258017
Alcohol usually taken with meals	1618		0.9805786250370334	0.0002559299660567867
Lifetime number of same-sex sexual partners	3669		0.9823181793056077	-0.0035638781551707716
Hearing aid user	3393		0.9843240376716074	0.0024645688049957596
Mother's age at death	3526		0.9917481012226407	-0.00040108249494976225
Position of pulse wave notch	4199		0.9937352762268392	-0.0002729015631635686
Cancer diagnosed by doctor	2453		0.9959343554196719	-0.0005552740954900184
Had major operations	2415		0.9994051608711642	-7.1746356380048e-05
